# Narcolepsy is associated with cardiovascular burden

**DOI:** 10.64898/2026.04.22.26351468

**Authors:** Reyhane Eghtedarian, Hele Haapaniemi, Markus Ramste, FinnGen, Hanna M. Ollila

## Abstract

**Background:** Narcolepsy is a debilitating sleep disorder caused by hypocretin deficiency. Aside from its role to induce wakefulness, hypocretin is linked to modulated appetite and metabolism, often resulting in weight gain.

**Study objectives:** We aimed to unravel the comprehensive epidemiological connection between narcolepsy and major cardiometabolic outcomes.

**Methods:** We analyzed cardiovascular and metabolic disease distribution in the FinnGen study. Using longitudinal electronic health records, we assessed associations between narcolepsy, cardiac/metabolic markers, and prescriptions for relevant drugs.

**Results:** Our findings demonstrate significant associations between narcolepsy and metabolic traits (OR [95% CI] = 2.65 [1.81, 3.89]) as well as stroke (OR = 2.36 [1.38, 4.04]). Narcolepsy patients exhibit a less favourable metabolic profile, including higher glucose levels (OR = 1.1143 [1.0599, 1.1715]) and dyslipidaemia. This is supported by increased prescriptions of insulin (OR = 2.269 [1.46, 3.53]), simvastatin (OR = 2.292 [1.59, 3.31]), and metformin (OR = 2.327 [1.66, 3.25]), reflecting high metabolic disturbances. Furthermore, positive associations with antihypertensive and antiplatelet medications were observed, consistent with elevated cardiovascular risk.

**Conclusion:** Taken together, our findings highlight the cardiometabolic burden in narcolepsy. This study enhances understanding of the metabolic and cardiovascular consequences of narcolepsy and offers timely guidance for effective disease control.
