## Supplementary material for "Narcolepsy is associated with cardiovascular burden": Table S1, Table S2, Table S3

### Sheet: Epidemiology
Supplementary table 1. Epidemiological analysis between narcolepsy and common cardiometabolic disorders. The results for individual disorders and their respective groups are shown, for BMI adjusted and unadjusted models. Number of narcolepsy cases and controls with cardiometabolic diagnosis and the ICD9 and ICD10-based diagnosis codes are also stated.
				BMI unadjusted					BMI adjusted
Diagnosis	Group	Narcolepsy cases	Narcolepsy controls	p	beta	se	p.adj	OR [95 % CI]	p	beta	se	p.adj	OR [95 % CI]	ICD codes
Atherosclerosis phenotypes	Atherosclerosis phenotypes	50	408	0.267	0.21	0.189	0.37	1.23 [0.85, 1.79]	0.042	0.45	0.22	0.094	1.56 [1.02, 2.40]	410,4110,I200,I21,I22,431,4330A,4331A,4339A,4340A,4341A,4349A,436,I61,I63,I64,4402,4439,E105,E115,E125,E135,E145,I702,I739,I792,440,4370,4371X,I70,I251
CHD	Atherosclerosis phenotypes	26	179	0.144	0.348	0.238	0.235	1.42 [0.89, 2.26]	0.037	0.55	0.26	0.094	1.73 [1.03, 2.89]	410,4110,I200,I21,I22
MI or unstable angina	Atherosclerosis phenotypes	26	179	0.144	0.348	0.238	0.235	1.42 [0.89, 2.26]	0.037	0.55	0.26	0.094	1.73 [1.03, 2.89]	410,I200,I21,I22
Deaths with MI	Atherosclerosis phenotypes	20	149	0.383	0.231	0.265	0.431	1.26 [0.75, 2.12]	0.123	0.44	0.29	0.163	1.55 [0.89, 2.72]	410,I21,I22
Stroke	Atherosclerosis phenotypes	22	136	0.044	0.505	0.25	0.112	1.66 [1.02, 2.71]	0.002	0.86	0.27	0.01	2.36 [1.38, 4.04]	431,4330A,4331A,4339A,4340A,4341A,4349A,436,I61,I63,I64
PAD	Atherosclerosis phenotypes	13	78	0.214	0.406	0.327	0.321	1.50 [0.79, 2.85]	0.07	0.64	0.36	0.13	1.90 [0.94, 3.84]	4402,4439,E105,E115,E125,E135,E145,I702,I739,I792
Atherosclerosis	Atherosclerosis phenotypes	32	247	0.299	0.231	0.222	0.384	1.26 [0.82, 1.95]	0.13	0.38	0.25	0.163	1.46 [0.90, 2.38]	440,4370,4371X,I70,I251
Metabolic traits	Metabolic traits	104	506	8.55e-14	1.06	0.142	7.69e-13	2.89 [2.19, 3.82]	6.15e-07	0.98	0.2	5.54e-06	2.65 [1.81, 3.89]	2500A,E11,E66
Obesity	Metabolic traits	66	226	2.37e-16	1.299	0.158	4.27e-15	3.67 [2.69, 5.00]	1.23e-07	1.23	0.23	2.22e-06	3.42 [2.17, 5.39]	E66
T2D	Metabolic traits	66	346	4.67e-07	0.855	0.17	2.8e-06	2.35 [1.69, 3.28]	0.000739	0.68	0.2	0.00443	1.98 [1.33, 2.95]	2500A,E11
Multi-etiology	Multi-etiology	29	201	0.123	0.35	0.227	0.235	1.42 [0.91, 2.22]	0.127	0.4	0.26	0.163	1.50 [0.89, 2.51]	4029B,4289X,I110,I130,I132,I50,I42,4251A,I421,I422
Cardiomyopathy	Multi-etiology	6	41	0.37	0.399	0.446	0.431	1.49 [0.62, 3.57]	0.9	0.08	0.62	0.903	1.08 [0.32, 3.63]	I42
Heart failure	Multi-etiology	29	182	0.042	0.466	0.229	0.112	1.59 [1.02, 2.50]	0.063	0.5	0.27	0.126	1.64 [0.97, 2.77]	4029B,4289X,I110,I130,I132,I50
Aortic aneurysm	NA	9	35	0.105	0.696	0.429	0.235	2.00 [0.86, 4.65]	0.03	0.96	0.45	0.094	2.61 [1.08, 6.31]	4411A,4412A,4413A,4414A,4415A,4416A,4417A,4418A,4419A,0930A,I711,I712,I713,I714,I715,I716,I718,I719
Myocarditis	NA	5	37	0.522	0.309	0.482	0.522	1.36 [0.53, 3.50]	0.72	0.22	0.6	0.76	1.24 [0.38, 4.03]	422,I40,I41
Hypertension	NA	108	861	0.014	0.389	0.158	0.05	1.48 [1.08, 2.01]	0.27	0.22	0.2	0.306	1.24 [0.84, 1.82]	4019X,4029A,4029B,4039A,4040A,4059A,4059B,4372A,4059X,I10,I11,I12,I13,I14,I15,I674
Sudden death unknown reason	NA	28	118	0	0.861	0.228	0.001	2.37 [1.51, 3.70]	0.094	0.5	0.3	0.154	1.66 [0.92, 2.99]	798,R96
Fatal events including CHD	NA	45	372	0.414	0.155	0.19	0.439	1.17 [0.81, 1.69]	0.17	0.3	0.22	0.201	1.36 [0.88, 2.09]	410,411,412,413,414,I20,I21,I22,I23,I24,I25

### Sheet: Labtests
Supplementary table 2. Association between narcolepsy and frequently measured laboratory values. The results are shown for BMI adjusted and unadjusted models, for the last, maximum, and median lab measurement. Number of narcolepsy cases and controls with valid lab results, and the OMOP ID for each lab is also shown.
					Last					Max					Median
Test_name	OMOP ID	Narcolepsy cases with lab test	Narcolepsy controls with lab test	BMI adjustment	p	beta	se	padj	OR [95% CI]	p	beta	se	padj	OR [95% CI]	p	beta	se	padj	OR [95% CI]
Fasting_glc	OMOP_3018251	237	1983	No	0.0089	0.1001	0.0383	0.0477	1.1052 [1.0254, 1.1913]	1.4e-05	0.111	0.0255	0.00022	1.1173 [1.0629, 1.1746]	0.00034	0.1444	0.0403	0.0027	1.1553 [1.0675, 1.2503]
HbA1c	OMOP_3004410	211	1830	No	0.00016	0.0269	0.0071	0.0025	1.0273 [1.0131, 1.0417]	7.1e-05	0.0167	0.0042	0.00057	1.0169 [1.0085, 1.0253]	0.00026	0.0266	0.0073	0.0027	1.0270 [1.0124, 1.0418]
Fasting_TG	OMOP_3048773	214	1972	No	0.0285	0.1332	0.0608	0.1142	1.1425 [1.0141, 1.2871]	0.208	0.0319	0.0253	0.5588	1.0324 [0.9824, 1.0849]	0.1478	0.1142	0.0789	0.2149	1.1210 [0.9604, 1.3086]
Cholesterol	OMOP_3019900	225	2068	No	0.119	-0.1141	0.0732	0.2719	0.8922 [0.7730, 1.0298]	0.1893	-0.085	0.0648	0.5588	0.9185 [0.8090, 1.0428]	0.0116	-0.1939	0.0768	0.0463	0.8238 [0.7087, 0.9575]
Cholesterol HDL	OMOP_3023602	222	2048	No	0.0046	-0.5544	0.1958	0.0371	0.5744 [0.3913, 0.8432]	0.005	-0.4981	0.1775	0.0267	0.6077 [0.4291, 0.8605]	0.001	-0.6651	0.2022	0.0054	0.5142 [0.3460, 0.7643]
Cholesterol LDL	OMOP_3001308	225	2087	No	0.3459	-0.0753	0.0799	0.4352	0.9274 [0.7930, 1.0847]	0.6602	-0.0315	0.0717	0.8319	0.9690 [0.8419, 1.1152]	0.1203	-0.133	0.0856	0.2149	0.8754 [0.7402, 1.0354]
ALT	OMOP_3006923	270	2351	No	0.8993	0.00015	0.0012	0.8993	1.0002 [0.9978, 1.0025]	0.933	-2.9e-05	0.00035	0.9747	1.0000 [0.9993, 1.0006]	0.1056	0.0021	0.0013	0.2149	1.0021 [0.9996, 1.0046]
AST	OMOP_3013721	101	706	No	0.3536	-0.0054	0.0058	0.4352	0.9946 [0.9833, 1.0061]	0.4727	-0.00056	0.00078	0.6876	0.9994 [0.9979, 1.0010]	0.8791	-0.00015	0.00096	0.8791	0.9999 [0.9980, 1.0017]
GGT	OMOP_3026910	172	1505	No	0.0412	0.0016	0.0008	0.1319	1.0016 [1.0001, 1.0032]	0.4121	0.00035	0.00043	0.6863	1.0004 [0.9995, 1.0012]	0.0743	0.0017	0.00094	0.1998	1.0017 [0.9998, 1.0035]
ESR	OMOP_3013707	199	1597	No	0.1008	0.0071	0.0043	0.2689	1.0071 [0.9986, 1.0157]	0.3359	0.0032	0.0033	0.6718	1.0032 [0.9967, 1.0097]	0.1979	0.0065	0.0051	0.2639	1.0065 [0.9966, 1.0166]
CRP	OMOP_3020460	221	1858	No	0.3005	-0.0021	0.002	0.4352	0.9979 [0.9939, 1.0019]	0.9747	2.6e-05	0.00081	0.9747	1.0000 [0.9984, 1.0016]	0.1474	-0.0038	0.0026	0.2149	0.9962 [0.9911, 1.0013]
ProBNP	OMOP_3029187	68	411	No	0.1842	-6.1e-05	4.6e-05	0.3684	0.9999 [0.9998, 1.0000]	0.2287	-2.8e-05	2.3e-05	0.5588	1.0000 [0.9999, 1.0000]	0.4893	-2.5e-05	3.7e-05	0.5219	1.0000 [0.9999, 1.0000]
Creatinine	OMOP_3020564	261	2368	No	0.2524	0.0013	0.0011	0.4344	1.0013 [0.9991, 1.0035]	0.8128	-3.9e-05	0.00016	0.9289	1.0000 [0.9996, 1.0003]	0.1421	0.0028	0.0019	0.2149	1.0028 [0.9991, 1.0066]
Creatinine kinase	OMOP_3007220	93	554	No	0.2715	-0.00078	0.00071	0.4344	0.9992 [0.9978, 1.0006]	0.2445	-0.00025	0.00021	0.5588	0.9998 [0.9993, 1.0002]	0.0749	-0.0019	0.0011	0.1998	0.9981 [0.9960, 1.0002]
Troponin T	OMOP_3019800	64	399	No	0.5005	-0.0014	0.002	0.5339	0.9986 [0.9946, 1.0026]	0.6759	-0.00011	0.00027	0.8319	0.9999 [0.9994, 1.0004]	0.2744	-0.0057	0.0052	0.3377	0.9943 [0.9842, 1.0045]
Troponin I	OMOP_3021337	34	220	No	0.384	-0.00053	0.00061	0.4388	0.9995 [0.9983, 1.0007]	0.4289	-5.1e-05	6.5e-05	0.6863	0.9999 [0.9998, 1.0001]	0.3296	-0.00052	0.00054	0.3767	0.9995 [0.9984, 1.0005]
Fasting_glc	OMOP_3018251	237	1983	Yes	0.0104	0.0992	0.0387	0.0553	1.1043 [1.0236, 1.1913]	2.2e-05	0.1082	0.0255	0.00036	1.1143 [1.0599, 1.1715]	0.00034	0.1444	0.0403	0.0027	1.1553 [1.0675, 1.2503]
HbA1c	OMOP_3004410	211	1830	Yes	0.00012	0.0277	0.0072	0.0019	1.0281 [1.0137, 1.0427]	6e-05	0.0171	0.0043	0.00048	1.0172 [1.0088, 1.0258]	0.00026	0.0266	0.0073	0.0027	1.0270 [1.0124, 1.0418]
Fasting_TG	OMOP_3048773	214	1972	Yes	0.0248	0.1392	0.062	0.0991	1.1494 [1.0178, 1.2980]	0.2022	0.0329	0.0258	0.6467	1.0335 [0.9825, 1.0872]	0.1478	0.1142	0.0789	0.2149	1.1210 [0.9604, 1.3086]
Cholesterol	OMOP_3019900	225	2068	Yes	0.1672	-0.1023	0.0741	0.3553	0.9028 [0.7808, 1.0438]	0.2162	-0.0816	0.066	0.6467	0.9217 [0.8099, 1.0489]	0.0116	-0.1939	0.0768	0.0463	0.8238 [0.7087, 0.9575]
Cholesterol HDL	OMOP_3023602	222	2048	Yes	0.0092	-0.5146	0.1976	0.0553	0.5978 [0.4058, 0.8805]	0.0098	-0.4615	0.1786	0.0522	0.6304 [0.4441, 0.8946]	0.001	-0.6651	0.2022	0.0054	0.5142 [0.3460, 0.7643]
Cholesterol LDL	OMOP_3001308	225	2087	Yes	0.426	-0.0642	0.0807	0.4869	0.9378 [0.8007, 1.0984]	0.7055	-0.0275	0.0727	0.9361	0.9729 [0.8436, 1.1219]	0.1203	-0.133	0.0856	0.2149	0.8754 [0.7402, 1.0354]
ALT	OMOP_3006923	270	2351	Yes	0.8869	0.00017	0.0012	0.8869	1.0002 [0.9978, 1.0026]	0.939	-2.7e-05	0.00035	0.939	1.0000 [0.9993, 1.0007]	0.1056	0.0021	0.0013	0.2149	1.0021 [0.9996, 1.0046]
AST	OMOP_3013721	101	706	Yes	0.3424	-0.0055	0.0058	0.4235	0.9945 [0.9834, 1.0058]	0.4547	-0.00061	0.00081	0.7275	0.9994 [0.9978, 1.0010]	0.8791	-0.00015	0.00096	0.8791	0.9999 [0.9980, 1.0017]
GGT	OMOP_3026910	172	1505	Yes	0.0443	0.0016	0.0008	0.1419	1.0016 [1.0000, 1.0032]	0.4452	0.00033	0.00043	0.7275	1.0003 [0.9995, 1.0012]	0.0743	0.0017	0.00094	0.1998	1.0017 [0.9998, 1.0035]
ESR	OMOP_3013707	199	1597	Yes	0.1166	0.0068	0.0044	0.3109	1.0069 [0.9983, 1.0155]	0.4025	0.0028	0.0033	0.7275	1.0028 [0.9963, 1.0093]	0.1979	0.0065	0.0051	0.2639	1.0065 [0.9966, 1.0166]
CRP	OMOP_3020460	221	1858	Yes	0.272	-0.0022	0.002	0.4069	0.9978 [0.9938, 1.0018]	0.8811	-0.00012	0.00082	0.939	0.9999 [0.9983, 1.0015]	0.1474	-0.0038	0.0026	0.2149	0.9962 [0.9911, 1.0013]
ProBNP	OMOP_3029187	68	411	Yes	0.1777	-5.8e-05	4.3e-05	0.3553	0.9999 [0.9999, 1.0000]	0.2829	-2.5e-05	2.4e-05	0.6467	1.0000 [0.9999, 1.0000]	0.4893	-2.5e-05	3.7e-05	0.5219	1.0000 [0.9999, 1.0000]
Creatinine	OMOP_3020564	261	2368	Yes	0.2798	0.0012	0.0011	0.4069	1.0012 [0.9990, 1.0034]	0.8335	-3.9e-05	0.00018	0.939	1.0000 [0.9996, 1.0003]	0.1421	0.0028	0.0019	0.2149	1.0028 [0.9991, 1.0066]
Creatinine kinase	OMOP_3007220	93	554	Yes	0.2774	-0.00078	0.00072	0.4069	0.9992 [0.9978, 1.0006]	0.2555	-0.00025	0.00022	0.6467	0.9998 [0.9993, 1.0002]	0.0749	-0.0019	0.0011	0.1998	0.9981 [0.9960, 1.0002]
Troponin T	OMOP_3019800	64	399	Yes	0.5095	-0.0014	0.0021	0.5434	0.9986 [0.9946, 1.0027]	0.7606	-8e-05	0.00026	0.9361	0.9999 [0.9994, 1.0004]	0.2744	-0.0057	0.0052	0.3377	0.9943 [0.9842, 1.0045]
Troponin I	OMOP_3021337	34	220	Yes	0.3441	-0.00061	0.00064	0.4235	0.9994 [0.9981, 1.0006]	0.5158	-3.8e-05	5.8e-05	0.7503	1.0000 [0.9998, 1.0001]	0.3296	-0.00052	0.00054	0.3767	0.9995 [0.9984, 1.0005]

### Sheet: Medication
Supplementary table 3. Association between narcolepsy and medication purchases prescribed to treat cardiometabolic abnormalities. The results are shown for BMI adjusted and unadjusted models, for individual medications, and their respective groups. Number of narcolepsy cases and controls who purchased each medication, and the ATC codes for medications are also shown.
					BMI unadjusted					BMI adjusted
Drug	Group	ATCcode	Medication users within narcolepsy cases	Medication users within narcolepsy controls	p	beta	se	padj	OR [95% CI]	p	beta	se	padj	OR [95% CI]
ACE Inhibitors	ACE Inhibitors	C09AA02,C09AA03,C09AA05,C09AA04	73	492	0.00656	0.48	0.18	0.0105	1.616 [1.14, 2.28]	0.00656	0.48	0.18	0.0105	1.616 [1.14, 2.28]
Enalapril	ACE Inhibitors	C09AA02	35	211	0.0226	0.48	0.21	0.0565	1.616 [1.07, 2.44]	0.017	0.5	0.21	0.0457	1.650 [1.09, 2.49]
Ramipril	ACE Inhibitors	C09AA05	43	262	0.0166	0.48	0.2	0.0527	1.609 [1.09, 2.37]	0.0121	0.5	0.2	0.0353	1.644 [1.11, 2.42]
ADP Inhibitors	ADP Inhibitors	B01AC04,B01AC24	29	159	0.0225	0.54	0.24	0.03	1.720 [1.08, 2.74]	0.0225	0.54	0.24	0.03	1.720 [1.08, 2.74]
Clopidogrel	ADP Inhibitors	B01AC04	28	140	0.00772	0.65	0.24	0.03	1.908 [1.19, 3.07]	0.00637	0.66	0.24	0.0248	1.933 [1.20, 3.10]
ARBs and ARB Combinations	ARBs and ARB Combinations	C09CA01,C09CA03,C09CA06,C09CA07	98	698	0.00556	0.45	0.16	0.0105	1.563 [1.14, 2.14]	0.00556	0.45	0.16	0.0105	1.563 [1.14, 2.14]
Losartan	ARBs and ARB Combinations	C09CA01	45	280	0.0146	0.47	0.19	0.051	1.600 [1.10, 2.33]	0.0108	0.49	0.19	0.0343	1.632 [1.12, 2.38]
Valsartan	ARBs and ARB Combinations	C09CA03	17	88	0.0288	0.62	0.29	0.063	1.865 [1.07, 3.26]	0.024	0.64	0.28	0.0525	1.900 [1.09, 3.32]
Candesartan	ARBs and ARB Combinations	C09CA06	53	349	0.0336	0.38	0.18	0.068	1.461 [1.03, 2.07]	0.0275	0.39	0.18	0.0566	1.480 [1.04, 2.10]
Telmisartan	ARBs and ARB Combinations	C09CA07	12	79	0.29	0.34	0.32	0.38	1.409 [0.75, 2.66]	0.27	0.36	0.32	0.35	1.429 [0.76, 2.70]
Beta Blockers	Beta Blockers	C07AA05,C07AB02,C07AB07	125	998	0.0632	0.31	0.17	0.0723	1.370 [0.98, 1.91]	0.0632	0.31	0.17	0.0723	1.370 [0.98, 1.91]
Propranolol	Beta Blockers	C07AA05	47	365	0.14	0.29	0.19	0.21	1.334 [0.91, 1.95]	0.16	0.27	0.19	0.24	1.312 [0.90, 1.92]
Metoprolol	Beta Blockers	C07AB02	34	233	0.22	0.26	0.21	0.31	1.294 [0.85, 1.96]	0.23	0.25	0.21	0.32	1.290 [0.85, 1.96]
Bisoprolol	Beta Blockers	C07AB07	89	652	0.0257	0.37	0.16	0.0599	1.443 [1.05, 1.99]	0.02	0.38	0.16	0.0525	1.456 [1.06, 2.01]
Calcium Channel Blockers	Calcium Channel Blockers	C08CA01,C08CA05,C08CA02,C08CA13,C08DB01,C08DA01	90	595	0.000626	0.59	0.17	0.00167	1.801 [1.29, 2.52]	0.000626	0.59	0.17	0.00167	1.801 [1.29, 2.52]
Amlodipine	Calcium Channel Blockers	C08CA01	66	425	0.00267	0.54	0.18	0.0133	1.709 [1.20, 2.42]	0.00185	0.55	0.18	0.00924	1.739 [1.23, 2.46]
Felodipine	Calcium Channel Blockers	C08CA02	13	86	0.36	0.29	0.31	0.43	1.333 [0.72, 2.47]	0.3	0.32	0.31	0.38	1.383 [0.75, 2.55]
Nifedipine	Calcium Channel Blockers	C08CA05	5	61	0.55	-0.29	0.48	0.62	0.752 [0.30, 1.91]	0.49	-0.33	0.47	0.57	0.720 [0.28, 1.83]
Lercanidipine	Calcium Channel Blockers	C08CA13	22	134	0.0845	0.43	0.25	0.14	1.542 [0.94, 2.52]	0.0743	0.45	0.25	0.12	1.564 [0.96, 2.56]
Verapamil	Calcium Channel Blockers	C08DA01	12	33	0.000338	1.26	0.35	0.00394	3.509 [1.77, 6.97]	0.000256	1.28	0.35	0.00224	3.583 [1.81, 7.10]
Diltiazem	Calcium Channel Blockers	C08DB01	8	32	0.102	0.71	0.44	0.16	2.040 [0.87, 4.80]	0.11	0.69	0.43	0.18	2.001 [0.85, 4.69]
GLP1 Analogues	GLP1 Analogues	A10BJ02,A10BJ05,A10BJ06,A10BX16	20	69	0.000226	1	0.27	0.00114	2.731 [1.60, 4.66]	0.000226	1	0.27	0.00114	2.731 [1.60, 4.66]
Liraglutide	GLP1 Analogues	A10BJ02	8	26	0.0223	0.97	0.42	0.0565	2.627 [1.15, 6.01]	0.00836	1.1	0.42	0.0293	2.990 [1.32, 6.75]
Dulaglutide	GLP1 Analogues	A10BJ05	7	14	0.00143	1.52	0.48	0.00835	4.594 [1.80, 11.73]	0.000782	1.59	0.47	0.00547	4.926 [1.94, 12.49]
Semaglutide	GLP1 Analogues	A10BJ06	15	48	0.000736	1.06	0.31	0.00644	2.881 [1.56, 5.33]	0.00021	1.15	0.31	0.00224	3.146 [1.72, 5.77]
Insulin	Insulin	A10AE04,A10AE05,A10AE06	29	135	0.000285	0.82	0.23	0.00114	2.269 [1.46, 3.53]	0.000285	0.82	0.23	0.00114	2.269 [1.46, 3.53]
Insulin Glargine	Insulin	A10AE04	23	104	0.00124	0.81	0.25	0.00835	2.239 [1.37, 3.65]	0.00129	0.8	0.25	0.0075	2.229 [1.37, 3.63]
Insulin Detemir	Insulin	A10AE05	12	59	0.0199	0.78	0.33	0.0565	2.171 [1.13, 4.17]	0.0227	0.76	0.33	0.0525	2.133 [1.11, 4.09]
Insulin Degludec	Insulin	A10AE06	7	29	0.035	0.92	0.44	0.068	2.520 [1.07, 5.95]	0.0314	0.94	0.44	0.061	2.560 [1.09, 6.03]
Statins	Statins	C10AA01,C10AA03,C10AA04,C10AA05,C10AA07	106	876	0.14	0.27	0.18	0.14	1.310 [0.91, 1.88]	0.14	0.27	0.18	0.14	1.310 [0.91, 1.88]
Simvastatin	Statins	C10AA01	79	465	1.87e-05	0.8	0.19	0.000327	2.235 [1.55, 3.23]	9.56e-06	0.83	0.19	0.000167	2.292 [1.59, 3.31]
Pravastatin	Statins	C10AA03	11	55	0.08	0.6	0.35	0.14	1.831 [0.92, 3.63]	0.0597	0.65	0.35	0.11	1.925 [0.97, 3.81]
Fluvastatin	Statins	C10AA04	11	66	0.22	0.43	0.35	0.31	1.534 [0.78, 3.02]	0.23	0.41	0.35	0.32	1.511 [0.77, 2.97]
Atorvastatin	Statins	C10AA05	66	496	0.08	0.31	0.18	0.14	1.360 [0.96, 1.92]	0.0746	0.32	0.18	0.12	1.370 [0.97, 1.94]
Rosuvastatin	Statins	C10AA07	43	370	0.67	0.08	0.19	0.73	1.086 [0.75, 1.58]	0.59	0.1	0.19	0.65	1.107 [0.76, 1.61]
Metformin	Others	A10BA02	66	337	4.64e-06	0.8	0.17	0.000163	2.219 [1.58, 3.12]	7.99e-07	0.84	0.17	2.8e-05	2.327 [1.66, 3.25]
Furosemide	Others	C03CA01	54	325	0.01	0.52	0.19	0.03	1.680 [1.15, 2.45]	0.00425	0.55	0.19	0.0186	1.731 [1.19, 2.52]
Spironolactone	Others	C03DA01	17	140	0.7	0.11	0.27	0.74	1.113 [0.65, 1.90]	0.69	0.11	0.27	0.73	1.115 [0.65, 1.90]
Ezetimibe	Others	C10AX09	22	149	0.25	0.29	0.25	0.34	1.338 [0.81, 2.20]	0.24	0.3	0.25	0.33	1.344 [0.82, 2.20]
